# Individuals with Metabolic Syndrome show altered fecal lipidomic profiles with no signs of intestinal inflammation or increased intestinal permeability: a pilot study

**DOI:** 10.1101/2022.02.24.22271487

**Authors:** Mia J. Coleman, Luis M. Espino, Hernan Lebensohn, Marija V. Zimkute, Negar Yaghooti, Christina L. Ling, Jessica M. Gross, Natalia Listwan, Sandra Cano, Vanessa Garcia, Debbie M. Lovato, Susan L. Tigert, Drew Jones, Rama R. Gullapalli, Neal E. Rakov, Euriko G. Torrazza Perez, Eliseo F. Castillo

## Abstract

Metabolic Syndrome (MetS) is a clinical diagnosis where patients exhibit three out of the five risk factors: hypertriglyceridemia, low HDL cholesterol, hyperglycemia, hypertension or increased abdominal obesity. MetS arises due to dysregulated metabolic pathways that culminate with insulin resistance and put individuals at risk to develop various comorbidities with far-reaching medical consequences such as non-alcoholic fatty liver disease (NAFLD) and cardiovascular disease. As it stands, the exact pathogenesis of MetS as well as the involvement of the gastrointestinal tract in MetS is not fully understood. Our study aimed to evaluate intestinal health in human subjects with MetS with the goal to evaluate for any signs of underlying gut inflammation, increased intestinal permeability, and alterations in host-microbiota metabolism as assessed by fecal metabolites. No signs of intestinal inflammation or increased intestinal permeability were observed in MetS group compared to our control group. However, we found a significant increase in 417 lipid features of the gut lipidome in our MetS cohort. An identified fecal lipid, diacyl-glycerophosphocholine, showed a strong correlation with several MetS risk factors. An although our MetS cohort showed no signs of intestinal inflammation they presented with increased levels of serum TNFα that also correlated with increasing triglyceride and fecal diacyl-glycerophosphocholine levels, and decreasing HDL cholesterol levels. Taken together, our main results show MetS subjects show major alterations in fecal lipid profiles suggesting alterations in intestinal host-microbiota metabolism that may arise before concrete signs of gut inflammation or intestinal permeability become apparent. Lastly, we posit fecal metabolomics could serve as a non-invasive, accurate screening method for both MetS and NAFLD.
