## Supplementary material for "Individuals with Metabolic Syndrome show altered fecal lipidomic profiles with no signs of intestinal inflammation or increased intestinal permeability: a pilot study": Metabolomics

### Sheet: Coleman_etal_Metabolomics_dme.c
	Metabolite	Formula	Ion Type	mz	ppm	RT	RT_range	Detection	Skeleton_Metabolite	170-002	170-004	170-005	170-006	170-007	170-008	170-009	170-010	170-011	170-012	170-013	170-014	170-015	170-016	170-017	170-018	170-019	Group1_vs_Group2_ttest_pval	Group1_vs_Group2_Log2FoldChange	Group1_vs_Group2_impact_score	Group2_vs_Group1_ttest_pval	Group2_vs_Group1_Log2FoldChange	Group2_vs_Group1_impact_score
0	1 1-Methylnicotinamide	C7H8N2O	[M+H]+	137.071	0.4	19.02	0.2	6	1-Methylnicotinamide	77590	617446	-	-	179779	-	-	243733	-	-	-	-	-	110439	122910	-	-	0.104628	-1.19495	3	0.104628	1.19495	3
1	2 2,3-Diphosphoglyceric acid	C3H8O10P2	[M-H]-	264.952	-5.3	13.66	0	0	2,3-Diphosphoglyceric acid	-	-	-	-	-	-	-	-	-	-	-	-	-	-	-	-	-	NA	0	0	NA	0	0
2	3 3-Hydroxybutyric acid	C4H8O3	[M-H]-	103.04	-10.4	7	0.24	13	3-Hydroxybutyric acid	-	399319	925321	258176	-	72111	-	83245	262068	560332	849184	100051	57222	99708	77608	101080	-	0.10067	-1.38798	7	0.10067	1.38798	7
3	4 3-Phosphoglyceric acid	C3H7O7P	[M-H]-	184.986	-2.5	14.57	0.25	0	3-Phosphoglyceric acid	-	-	-	-	-	-	-	-	-	-	-	-	-	-	-	-	-	NA	0	0	NA	0	0
4	5 4,5-Dihydroorotic acid	C5H6N2O4	[M-H]-	157.025	-4.3	9.39	0.28	9	4,5-Dihydroorotic acid	26624	37154	-	-	-	25335	40997	23956	-	44992	-	-	12574	139088	-	-	36657	0.449897	0.660735	0	0.449897	-0.660735	0
5	6 4-Hydroxyproline	C5H9NO3	[M+H]+	132.065	3.6	11.11	0.17	17	4-Hydroxyproline	4804874	3750545	4343186	2771162	1175190	36365104	3453321	1009069	8039236	10039791	4599236	2430605	2020538	4068393	11549948	9812659	7679180	0.101419	1.68323	201	0.101419	-1.68323	201
6	7 5'-Methylthioadenosine	C11H15N5O3S	[M+H]+	298.097	11.6	3.38	0.31	2	5'-Methylthioadenosine	-	-	-	-	-	-	-	4874448	-	-	-	-	-	-	-	-	89144	0.245904	-3.56375	20	0.245904	3.56375	20
7	8 5-Phosphoribosylamine	C5H12NO7P	[M-H]-	228.028	-8.2	11.58	0.1	3	5-Phosphoribosylamine	-	-	15363	-	-	-	-	-	-	39310	53275	-	-	-	-	-	-	0.527807	-0.370776	0	0.527807	0.370776	0
8	9 6-Phosphogluconic acid	C6H13O10P	[M-H]-	275.017	5.2	14.08	0.05	0	6-Phosphogluconic acid	-	-	-	-	-	-	-	-	-	-	-	-	-	-	-	-	-	NA	0	0	NA	0	0
9	10 Acetoacetic acid	C4H6O3	[M-H]-	101.024	-11.1	9.03	0.49	8	Acetoacetic acid	-	124795	79093	-	-	-	-	57157	-	49923	44626	-	-	74062	143451	1318593	-	0.43619	1.56999	1	0.43619	-1.56999	1
10	11 Acetyl-CoA	C23H38N7O17P3S	[M+H]+	810.133	6.3	8.74	0.09	1	Acetyl-CoA	-	-	-	-	-	-	-	-	-	-	14188	-	-	-	-	-	-	0.244007	-0.0838309	0	0.244007	0.0838309	0
11	12 Acetylcysteine	C5H9NO3S	[M+H]+	164.038	-10.3	6.95	0.31	5	Acetylcysteine	-	-	-	-	11719	-	-	-	-	12560	-	14550	-	-	14380	94579	-	0.367895	0.936361	0	0.367895	-0.936361	0
12	13 Adenine	C5H5N5	[M+H]+	136.062	0.2	6.34	0.25	17	Adenine	13169108	15294893	3436392	20222652	7705714	10985230	9861777	43228172	9672092	8089446	11094506	46101048	4526766	11119278	6607332	42874572	9621603	0.951066	0.0396983	17	0.951066	-0.0396983	17
13	14 Adenosine	C10H13N5O4	[M+H]+	268.104	-0.5	5.91	0.22	13	Adenosine	3173842	7227688	-	-	9078130	-	5995420	15238967	3767375	4004105	2890442	27061234	-	8388368	8948334	19123258	3580164	0.608662	0.364698	15	0.608662	-0.364698	15
14	15 Adenosine diphosphate ribose	C15H23N5O14P2	[M-H]-	558.064	-2.5	12.27	0.21	4	Adenosine diphosphate ribose	-	15519	-	11514	-	-	-	-	-	-	32067	-	-	18869	-	-	-	0.291527	-0.297948	0	0.291527	0.297948	0
15	16 Adenosine monophosphate	C10H14N5O7P	[M+H]+	348.07	-0.5	11.04	0.32	7	Adenosine monophosphate	169556	149104	-	-	262514	125723	-	-	815929	-	700089	621913	-	-	-	-	-	0.881109	0.109449	0	0.881109	-0.109449	0
16	17 Adenosine triphosphate	C10H16N5O13P3	[M-H]-	505.988	-14.4	13.91	0.1	0	Adenosine triphosphate	-	-	-	-	-	-	-	-	-	-	-	-	-	-	-	-	-	NA	0	0	NA	0	0
17	18 Adenylsuccinic acid	C14H18N5O11P	[M-H]-	462.067	10.2	15.71	0	0	Adenylsuccinic acid	-	-	-	-	-	-	-	-	-	-	-	-	-	-	-	-	-	NA	0	0	NA	0	0
18	19 ADP	C10H15N5O10P2	[M-H]-	426.022	-4.1	12.88	0.11	0	ADP	-	-	-	-	-	-	-	-	-	-	-	-	-	-	-	-	-	NA	0	0	NA	0	0
19	20 Allantoin	C4H6N4O3	[M-H]-	157.037	-7.7	10.86	0.27	1	Allantoin	-	-	-	-	-	-	-	-	-	-	-	-	-	-	12073	-	-	0.420421	0.0296013	0	0.420421	-0.0296013	0
20	21 Aminoadipic acid	C6H11NO4	[M-H]-	160.061	-5.2	7.12	0.46	17	Aminoadipic acid	110774	3172966	214601	369966	408279	203906	134610	2042099	436944	1557169	237643	124780	150994	274519	955881	608729	272060	0.269848	-1.00134	5	0.269848	1.00134	5
21	22 Argininosuccinic acid	C10H18N4O6	[M-H]-	289.115	0.5	13.99	0.17	3	Argininosuccinic acid	33744	-	-	-	-	-	-	52580	25923	-	-	-	-	-	-	-	-	0.579408	-0.171558	0	0.579408	0.171558	0
22	23 Beta-Alanine	C3H7NO2	[M+H]+	90.055	7.2	10.5	0.22	16	Beta-Alanine	146911	577143	339857	155922	10117686	1321471	-	754930	252240	162940	354621	285800	578082	408875	714143	289132	843071	0.29002	-1.82341	14	0.29002	1.82341	14
23	24 Betaine	C5H11NO2	[M+H]+	118.086	2.1	8.18	0.18	17	Betaine	118245504	110237936	623541376	15508943	16930280	100321240	237355936	333244576	120192568	23946358	109221880	33764840	692825984	805986816	9064801	61391052	21463452	0.952996	-0.0559426	221	0.952996	0.0559426	221
24	25 Butyrylcarnitine	C11H21NO4	[M+H]+	232.154	-0.6	6.24	0.25	16	Butyrylcarnitine	36846	46735	1323455	404943	82764	63565	166096	21180	88908	55124	133110	59541	712250	42181	-	46998	526807	0.409709	-0.913022	1	0.409709	0.913022	1
25	26 Carbamoyl phosphate	CH4NO5P	[M-H]-	139.975	-6	27.03	0.24	0	Carbamoyl phosphate	-	-	-	-	-	-	-	-	-	-	-	-	-	-	-	-	-	NA	0	0	NA	0	0
26	27 Carnosine	C9H14N4O3	[M+H]+	227.114	-1.2	12.13	0.17	15	Carnosine	2255958	389536	697328	166228	184571	482351	387641	269493	2384583	2615540	423604	189974	-	1463779	2581994	527556	-	0.0454222	1.82723	64	0.0454222	-1.82723	64
27	28 CDP	C9H15N3O11P2	[M+H]+	404.026	-2.1	14.73	0.09	2	CDP	-	-	-	-	-	-	-	-	36916	-	13584	-	-	-	-	-	-	0.515995	0.271837	0	0.515995	-0.271837	0
28	29 Choline	C5H14NO	[Cat]+	104.107	4.9	14.81	0.14	16	Choline	54560152	75504016	32745258	24169408	60714380	25820440	25256684	90326048	40858628	50135008	23364674	-	39077116	35030728	27624752	74840984	31893314	0.472612	-0.265602	111	0.472612	0.265602	111
29	30 cis-Aconitic acid	C6H6O6	[M-H]-	173.009	-5	15.62	0.22	6	cis-Aconitic acid	35455	32639	-	-	23979	-	43852	-	-	51952	53449	-	-	-	-	-	-	0.409186	-0.208709	0	0.409186	0.208709	0
30	31 Citric acid	C6H8O7	[M-H]-	191.02	-4.3	15.86	0.4	15	Citric acid	343302	2013342	456886	778426	604216	252064	1480145	921151	553454	1367232	1061011	538258	848414	452044	-	534940	-	0.0303513	-0.991902	51	0.0303513	0.991902	51
31	32 Citrulline	C6H13N3O3	[M+H]+	176.103	0.2	12.44	0.08	17	Citrulline	51665640	87350408	137803776	52830052	56173404	87932328	85477664	89842504	79754912	156793856	90708320	40124492	84938128	89486264	29846086	40407404	125628304	0.69449	-0.124394	129	0.69449	0.124394	129
32	33 Creatine	C4H9N3O2	[M+H]+	132.077	0.4	11.17	0.08	17	Creatine	5566773	13395571	16895330	12029868	201459008	19820602	4094648	8724663	9547130	5276634	12709425	4165114	27925466	3969551	6846004	7561174	6098562	0.222722	-1.9911	430	0.222722	1.9911	430
33	34 Creatinine	C4H7N3O	[M+H]+	114.066	2.7	6.62	0.13	12	Creatinine	4801004	2663291	5953214	369484832	15000436	19005294	-	-	32516024	4035194	18944056	59477520	-	22236048	162425600	-	-	0.552253	-0.935055	157	0.552253	0.935055	157
34	35 Cyclic AMP	C10H12N5O6P	[M-H]-	328.045	-2	6.44	0.18	1	Cyclic AMP	-	-	-	-	18793	-	-	-	-	-	-	-	-	-	-	-	-	0.244007	-0.170713	0	0.244007	0.170713	0
35	36 Cytidine	C9H13N3O5	[M+H]+	244.093	-0.8	8.69	0.42	17	Cytidine	385128	232030	266865	203524	1499437	470216	998485	427601	1094144	660246	822967	359885	381651	506054	3877084	1924235	442431	0.422144	0.667764	3	0.422144	-0.667764	3
36	37 Cytidine monophosphate	C9H14N3O8P	[M+H]+	324.059	-1.3	13.19	0.28	6	Cytidine monophosphate	-	31883	24322	-	31325	-	-	-	79847	-	65069	29624	-	-	-	-	-	0.647506	-0.22634	0	0.647506	0.22634	0
37	38 Cytidine triphosphate	C9H16N3O14P3	[M-H]-	481.977	-1.5	18.26	0	0	Cytidine triphosphate	-	-	-	-	-	-	-	-	-	-	-	-	-	-	-	-	-	NA	0	0	NA	0	0
38	39 Cytosine	C4H5N3O	[M+H]+	112.05	1.4	9.42	0.48	6	Cytosine	-	-	113116	-	-	-	343773	204621	-	-	90059	-	414952	-	93778	-	-	0.609656	-0.297602	0	0.609656	0.297602	0
39	40 D-2-Hydroxyglutaric acid	C5H8O5	[M-H]-	147.03	-6.8	12.8	0.27	17	D-2-Hydroxyglutaric acid	2801614	5601807	5146582	6024068	14717866	4149265	13016191	7884503	11323956	12971973	7737526	3979838	3345585	3261556	4788906	8814239	14008213	0.434755	-0.306749	22	0.434755	0.306749	22
40	41 D-Glucose	C6H12O6	[M-H]-	179.056	-4.5	10.38	0.28	17	D-Glucose	2958991	6050466	253047	193420	1888422	4403081	839717	1266596	3365909	423923	302685	444601	1026618	658827	40603192	344091	280479	0.427542	1.82166	29	0.427542	-1.82166	29
41	42 D-Glyceraldehyde 3-phosphate	C3H7O6P	[M-H]-	168.991	-4.4	13.43	0.24	0	D-Glyceraldehyde 3-phosphate	-	-	-	-	-	-	-	-	-	-	-	-	-	-	-	-	-	NA	0	0	NA	0	0
42	43 Dihydrofolic acid	C19H21N7O6	[M+H]+	444.163	12.4	13.19	0.41	2	Dihydrofolic acid	-	28052	12267	-	-	-	-	-	-	-	-	-	-	-	-	-	-	0.205306	-0.314507	0	0.205306	0.314507	0
43	44 Dihydroxyacetone phosphate	C3H7O6P	[M-H]-	168.991	-3.9	12.76	0.36	2	Dihydroxyacetone phosphate	-	-	-	-	-	-	-	-	19329	-	22567	-	-	-	-	-	-	0.623228	-0.0882157	0	0.623228	0.0882157	0
44	45 D-Ribose 5-phosphate	C5H11O8P	[M-H]-	229.012	-1.2	12.47	0.27	6	D-Ribose 5-phosphate	97575	36525	32962	28401	-	-	-	-	754581	-	187256	-	-	-	-	-	-	0.546621	1.02887	0	0.546621	-1.02887	0
45	46 D-Sedoheptulose 7-phosphate	C7H15O10P	[M-H]-	289.033	-0.4	13.62	0.3	3	D-Sedoheptulose 7-phosphate	263323	-	-	-	-	-	-	-	2072181	-	2157159	-	-	-	-	-	-	0.797176	-0.291564	1	0.797176	0.291564	1
46	47 dTDP	C10H16N2O11P2	[M-H]-	401.016	8.1	12.17	0.22	0	dTDP	-	-	-	-	-	-	-	-	-	-	-	-	-	-	-	-	-	NA	0	0	NA	0	0
47	48 FAD	C27H33N9O15P2	[M+H]+	786.164	-1.8	8.86	0.25	16	FAD	-	169013	160830	59808	108430	51156	43558	30092	179358	58832	221473	105538	56822	117079	24603	54315	50355	0.178821	-0.651629	1	0.178821	0.651629	1
48	49 Folic acid	C19H19N7O6	[M+H]+	442.147	-0.1	14.37	0.39	1	Folic acid	-	23293	-	-	-	-	-	-	-	-	-	-	-	-	-	-	-	0.244007	-0.25084	0	0.244007	0.25084	0
49	50 Fructose 1,6-bisphosphate	C6H14O12P2	[M-H]-	338.989	1.5	14.61	0	0	Fructose 1,6-bisphosphate	-	-	-	-	-	-	-	-	-	-	-	-	-	-	-	-	-	NA	0	0	NA	0	0
50	51 Fructose 6-phosphate	C6H13O9P	[M-H]-	259.022	-1	13.5	0.14	5	Fructose 6-phosphate	290369	401301	-	223880	-	-	-	-	1798375	-	1678683	-	-	-	-	-	-	0.775256	-0.267418	1	0.775256	0.267418	1
51	52 Fumaric acid	C4H4O4	[M-H]-	115.004	-10.3	13.68	0.14	17	Fumaric acid	1082015	3351752	1802867	1002188	861238	1669174	2081086	1895119	4309066	2755986	3795106	711891	1612276	997144	664770	1047026	2161078	0.467079	-0.312713	5	0.467079	0.312713	5
52	53 Glucose 6-phosphate	C6H13O9P	[M-H]-	259.022	-0.6	14.29	0.12	5	Glucose 6-phosphate	1194255	1869115	-	925923	-	-	-	-	6390464	-	5127618	-	-	-	-	-	-	0.793009	-0.243892	2	0.793009	0.243892	2
53	54 Glutathione	C10H17N3O6S	[M+H]+	308.091	-12.6	10.77	0.15	6	Glutathione	-	10767	18351	-	10663	-	22582	-	-	-	19008	-	-	-	-	-	10359	0.0170731	-0.529048	1	0.0170731	0.529048	1
54	55 Glycerol 3-phosphate	C3H9O6P	[M-H]-	171.006	-4.7	12.4	0.39	8	Glycerol 3-phosphate	56909	60869	79798	47219	41371	61544	-	-	543661	-	122432	-	-	-	-	-	-	0.698613	0.528461	0	0.698613	-0.528461	0
55	56 Glycine	C2H5NO2	[M+H]+	76.0393	10.4	12.29	0.09	16	Glycine	615291	-	977686	876596	1689057	1112583	1072122	1744862	684453	2121375	754693	503585	571460	884885	646982	1121306	2095995	0.872218	-0.0612534	1	0.872218	0.0612534	1
56	57 Guanidoacetic acid	C3H7N3O2	[M+H]+	118.061	2.5	12.32	0.21	8	Guanidoacetic acid	-	-	-	4613961	3522583	1317929	-	1915273	1305656	-	-	1023013	-	1943686	2391278	-	-	0.265382	-0.706159	9	0.265382	0.706159	9
57	58 Guanine	C5H5N5O	[M+H]+	152.057	0.7	7.77	0.07	12	Guanine	4006423	-	14117549	-	3153082	-	6615017	55578368	7192194	23668386	-	-	18848932	5760086	2649627	5093650	14160745	0.581149	-0.524813	26	0.581149	0.524813	26
58	59 Guanosine	C10H13N5O5	[M+H]+	284.099	-0.5	9.29	0.21	10	Guanosine	586804	-	-	-	1256550	-	379892	4703450	2459166	1687887	-	-	674968	-	1107203	1829266	4364478	0.708403	0.311012	2	0.708403	-0.311012	2
59	60 Guanosine diphosphate	C10H15N5O11P2	[M-H]-	442.017	3.5	13.99	0.12	0	Guanosine diphosphate	-	-	-	-	-	-	-	-	-	-	-	-	-	-	-	-	-	NA	0	0	NA	0	0
60	61 Guanosine monophosphate	C10H14N5O8P	[M+H]+	364.065	-3.2	14.08	0.46	2	Guanosine monophosphate	-	-	-	-	-	-	-	-	32724	-	30003	-	-	-	-	-	-	0.897887	-0.0294114	0	0.897887	0.0294114	0
61	62 Guanosine triphosphate	C10H16N5O14P3	[M-H]-	521.983	13.8	16.51	0.11	0	Guanosine triphosphate	-	-	-	-	-	-	-	-	-	-	-	-	-	-	-	-	-	NA	0	0	NA	0	0
62	63 Homocysteine	C4H9NO2S	[M-H]-	134.028	13.2	8.17	0	0	Homocysteine	-	-	-	-	-	-	-	-	-	-	-	-	-	-	-	-	-	NA	0	0	NA	0	0
63	64 Hypotaurine	C2H7NO2S	[M+H]+	110.027	2.5	11.59	0.1	3	Hypotaurine	-	-	-	-	-	-	-	-	-	22639	-	-	-	51659	-	-	13082	0.273731	0.654252	0	0.273731	-0.654252	0
64	65 Hypoxanthine	C5H4N4O	[M+H]+	137.046	0.8	7.27	0.18	17	Hypoxanthine	78457808	208658704	57482244	90911904	144774640	184613568	166657936	76067896	229393168	279468736	206468000	10204030	27587374	175782160	149101904	181307344	180827472	0.721828	0.139704	218	0.721828	-0.139704	218
65	66 Inosine	C10H12N4O5	[M+H]+	269.088	-0.2	7.89	0.17	17	Inosine	3539186	471349	437886	261129	3984598	2055317	866077	2279710	7287926	3970965	1264548	155305	262852	1457573	4249844	10215945	8326646	0.0621851	1.60341	135	0.0621851	-1.60341	135
66	67 Inosinic acid	C10H13N4O8P	[M+H]+	349.054	-5.1	12.89	0.44	1	Inosinic acid	-	-	-	-	-	-	-	-	24630	-	-	-	-	-	-	-	-	0.420421	0.0473007	0	0.420421	-0.0473007	0
67	68 L-Acetylcarnitine	C9H17NO4	[M+H]+	204.123	-0.2	7.23	0.46	17	L-Acetylcarnitine	112568	467532	8143744	287907	271324	4174704	208770	207872	587397	364008	613627	343385	549793	1350426	156281	353348	1544065	0.632874	-0.6118	3	0.632874	0.6118	3
68	69 L-Alanine	C3H7NO2	[M+H]+	90.055	7.2	10.62	0.07	17	L-Alanine	746970	1654536	1104834	903263	26591322	4038246	424876	3256213	2028957	486374	1747280	1000134	1595592	2792704	2918689	2379080	1910802	0.316127	-1.35719	29	0.316127	1.35719	29
69	70 L-Arginine	C6H14N4O2	[M+H]+	175.119	-0.3	20.13	0.1	0	L-Arginine	-	-	-	-	-	-	-	-	-	-	-	-	-	-	-	-	-	NA	0	0	NA	0	0
70	71 L-Asparagine	C4H8N2O3	[M+H]+	133.061	0.2	11.89	0.38	10	L-Asparagine	1152601	-	118231	-	169017	-	295851	743460	-	340088	-	-	121700	179824	-	184357	148858	0.890518	0.115806	0	0.890518	-0.115806	0
71	72 L-Aspartic acid	C4H7NO4	[M-H]-	132.03	-8.6	12.33	0.15	16	L-Aspartic acid	7920472	17791022	11914857	7244398	7763254	7694150	13838649	15991622	12730229	18896642	12041033	12730322	7224102	9179462	-	12406873	14339819	0.449849	-0.193354	29	0.449849	0.193354	29
72	73 L-Carnitine	C7H16NO3	[Cat]+	162.113	0.8	8.57	0.23	17	L-Carnitine	4397363	13190912	220674000	8298492	1369684	18538242	11899315	26330448	9521334	21857110	20181072	23219592	25382238	27187500	5124740	10650519	10860355	0.284548	-1.46049	284	0.284548	1.46049	284
73	74 L-Cystathionine	C7H14N2O4S	[M+H]+	223.075	-14.4	12.37	0.44	11	L-Cystathionine	-	16955	33034	65106	69704	-	13354	-	14408	-	32283	45877	46453	43861	-	49753	-	0.419396	-0.389454	0	0.419396	0.389454	0
74	75 L-Cysteine	C3H7NO2S	[M+H]+	122.027	1.4	16.63	0.25	0	L-Cysteine	-	-	-	-	-	-	-	-	-	-	-	-	-	-	-	-	-	NA	0	0	NA	0	0
75	76 L-Cystine	C6H12N2O4S2	[M-H]-	239.017	0.5	13.2	0.12	1	L-Cystine	-	-	-	-	-	-	-	-	-	28855	-	-	-	-	-	-	-	0.420421	0.000380939	0	0.420421	-0.000380939	0
76	77 L-Glutamic acid	C5H9NO4	[M+H]+	148.06	-0.2	12.03	0.16	15	L-Glutamic acid	149359984	306729088	374119744	189990704	234712192	-	156847856	225245456	362941184	244894928	444633888	241167264	173786144	303249568	-	230384512	251782848	0.197278	-0.381974	1611	0.197278	0.381974	1611
77	78 L-Glutamine	C5H10N2O3	[M+H]+	147.076	0.5	11.64	0.12	17	L-Glutamine	42269512	40126496	29689378	19730212	31516646	57806100	44622604	81653464	39563184	81319752	21782672	23206284	33385934	46200872	29544216	59328768	72053752	0.319346	0.334197	172	0.319346	-0.334197	172
78	79 L-Histidine	C6H9N3O2	[M+H]+	156.077	0.3	11.14	0.11	10	L-Histidine	-	23215146	-	-	-	30486494	26670730	45065048	23218024	48491340	-	24812280	-	36923592	-	32162774	31594062	0.464445	0.160623	67	0.464445	-0.160623	67
79	80 L-Isoleucine	C6H13NO2	[M+H]+	132.102	0	7.43	0.04	17	L-Isoleucine	46487948	494295552	2333294080	425228000	100596928	135173040	275249184	129319176	1140908416	1920874752	1179576576	88964744	107893664	84458936	136187088	274258496	231105312	0.415125	-0.7596	2288	0.415125	0.7596	2288
80	81 L-Kynurenine	C10H12N2O3	[M+H]+	209.092	0.1	6.81	0.34	17	L-Kynurenine	111511	157767	1349175	755552	4685830	67692	94881	159239	103242	116175	400021	138687	1164714	846983	114024	172008	229216	0.164787	-1.82551	15	0.164787	1.82551	15
81	82 L-Lactic acid	C3H6O3	[M-H]-	89.0244	-11.4	7.39	0.19	3	L-Lactic acid	-	-	-	992969	-	-	-	932317	1518255	-	-	-	-	-	-	-	-	0.734205	0.0491159	1	0.734205	-0.0491159	1
82	83 L-Leucine	C6H13NO2	[M+H]+	132.102	0	7.51	0.09	17	L-Leucine	56338696	625397632	2440126208	524661408	125620568	151569792	332251264	193409664	1563852800	2153163520	1501721600	135280544	137808784	147854288	177489664	349461984	279584896	0.438216	-0.671179	2427	0.438216	0.671179	2427
83	84 L-Lysine	C6H14N2O2	[M+H]+	147.113	-0.7	19.14	0.14	6	L-Lysine	-	-	-	-	-	-	43996700	44287192	-	55427020	42508060	-	-	46765420	-	-	41624200	0.666945	0.0298278	64	0.666945	-0.0298278	64
84	85 L-Malic acid	C4H6O5	[M-H]-	133.014	-8.6	13.68	0.14	16	L-Malic acid	10822497	33849320	18706670	9748345	8546896	16994346	20073262	18812990	43445772	28339086	39551984	7409032	16045981	9940154	-	10783231	19215698	0.44883	-0.332298	54	0.44883	0.332298	54
85	86 L-Methionine	C5H11NO2S	[M+H]+	150.058	1.2	8.24	0.13	15	L-Methionine	-	24291832	34302004	27509988	17814016	21449026	34057600	70172032	44128732	76161248	30030276	-	8526740	17169646	10472782	32940110	71220224	0.68372	-0.216523	54	0.68372	0.216523	54
86	87 L-Phenylalanine	C9H11NO2	[M+H]+	166.086	0.9	6.97	0.12	17	L-Phenylalanine	40399828	38876684	56834068	29339308	35246652	41799940	46965436	149990304	56148164	114419544	35785492	7915072	31252644	28959192	30972152	55462508	109117384	0.812659	-0.120623	72	0.812659	0.120623	72
87	88 L-Proline	C5H9NO2	[M+H]+	116.071	2.5	9.42	0.09	17	L-Proline	207922000	266785424	365631168	131872920	158198528	188790464	153819344	385152800	356577920	349469184	302092640	162210064	133321296	246552432	199344736	317066496	368658144	0.982317	0.00602966	258	0.982317	-0.00602966	258
88	89 L-Serine	C3H7NO3	[M+H]+	106.05	4.1	12.36	0.08	15	L-Serine	4621273	4265398	4755354	4018207	5638517	3917262	5960444	10008678	4660199	10252119	4691776	-	3671513	5162146	-	7204524	7434952	0.732082	-0.103717	8	0.732082	0.103717	8
89	90 L-Threonine	C4H9NO3	[M-H]-	118.051	-9	11.09	0.11	11	L-Threonine	-	456089	646935	439132	503452	-	766179	1515132	560910	1305590	-	-	-	-	501406	679532	960967	0.716535	-0.13542	1	0.716535	0.13542	1
90	91 L-Tryptophan	C11H12N2O2	[M+H]+	205.097	0.2	8.33	0.1	17	L-Tryptophan	5200077	5330818	4681450	2688246	2912248	5294638	5895128	13075851	7163420	11986574	5612389	1554164	2034840	2879116	2038771	7299648	7597194	0.796259	-0.114319	8	0.796259	0.114319	8
91	92 L-Tyrosine	C9H11NO3	[M+H]+	182.081	0.2	9.73	0.1	17	L-Tyrosine	23928854	30661528	25580892	14759823	19102260	22141642	25298588	58891312	30016800	55494148	22446354	9136123	17041128	25795188	13605679	30190738	49413816	0.953368	-0.0222121	30	0.953368	0.0222121	30
92	93 L-Valine	C5H11NO2	[M+H]+	118.086	2.9	8.32	0.27	14	L-Valine	27692146	20596298	108870048	-	-	16075249	81579536	89277808	33606680	3946518	19998234	4392572	189924800	395129504	-	14282543	2002951	0.662675	0.574	129	0.662675	-0.574	129
93	94 N6-Acetyl-L-lysine	C8H16N2O3	[M+H]+	189.123	-7.2	2.97	0.08	0	N6-Acetyl-L-lysine	-	-	-	-	-	-	-	-	-	-	-	-	-	-	-	-	-	NA	0	0	NA	0	0
94	95 N-Acetylglutamic acid	C7H11NO5	[M+H]+	190.071	0	11.7	0.22	17	N-Acetylglutamic acid	13674466	39914780	99864896	63983928	68767592	8197224	20351262	31601932	73155184	39452276	99140672	47251972	44963164	59982512	6989208	44418308	43632076	0.105041	-0.66486	745	0.105041	0.66486	745
95	96 N-Acetylglutamine	C7H12N2O4	[M-H]-	187.072	-3.4	8.17	0.26	17	N-Acetylglutamine	157542	294067	588549	289482	1020529	197864	261083	612987	612020	523493	1896685	724641	348672	557131	110511	725787	972981	0.326823	-0.524121	3	0.326823	0.524121	3
96	97 N-Acetyl-L-alanine	C5H9NO3	[M+H]+	132.065	1.4	6.72	0.41	17	N-Acetyl-L-alanine	337849	435214	141716	66437	97608	240022	144399	233676	181453	305137	127757	98092	486242	550908	356699	364438	79795	0.103945	0.752457	4	0.103945	-0.752457	4
97	98 N-Acetyl-L-methionine	C7H13NO3S	[M+H]+	192.069	0	4.6	0.47	17	N-Acetyl-L-methionine	49233	65389	230259	68698	63846	38346	91184	92921	121161	287341	114826	61597	187800	77938	64440	111127	178413	0.699483	0.180755	0	0.699483	-0.180755	0
98	99 N-Acetyl-L-phenylalanine	C11H13NO3	[M+H]+	208.097	-1.1	3.81	0.44	17	N-Acetyl-L-phenylalanine	323506	351210	207930	121808	742450	489215	11208549	213855	520570	397333	201164	4073507	754337	931980	308211	853493	9619008	0.983157	-0.0287193	2	0.983157	0.0287193	2
99	100 N-Acetylornithine	C7H14N2O3	[M+H]+	175.108	1	10.05	0.11	17	N-Acetylornithine	2562822	15139712	19388024	5381706	6674522	2816807	5284364	14473198	6414659	9830764	9541270	7965504	3971556	17688890	10796023	24790698	8383646	0.684099	-0.187061	17	0.684099	0.187061	17
100	101 N-Acetylserine	C5H9NO4	[M-H]-	146.046	-6	8.42	0.14	17	N-Acetylserine	43314	96737	83422	519788	846254	65069	125522	368019	182940	319384	428899	277493	68277	365605	90989	74942	81435	0.0653145	-1.16803	9	0.0653145	1.16803	9
101	102 NAD	C21H28N7O14P2	[Cat]+	664.116	-1.1	11.09	0.16	14	NAD	-	413227	72901	94823	103606	-	94498	123811	59182	54512	218930	996694	58687	313548	82287	103501	-	0.862458	0.178464	0	0.862458	-0.178464	0
102	103 NADH	C21H29N7O14P2	[M-H]-	664.117	-14.9	11.08	0.14	1	NADH	-	-	-	-	-	-	-	-	-	-	-	10545	-	-	-	-	-	0.420421	0.00784134	0	0.420421	-0.00784134	0
103	104 NADP	C21H29N7O17P3	[Cat]+	744.083	4.1	14.09	0.37	1	NADP	-	-	-	-	-	-	-	16204	-	-	-	-	-	-	-	-	-	0.244007	-0.0915571	0	0.244007	0.0915571	0
104	105 NADPH	C21H30N7O17P3	[M-H]-	744.084	0	0	0	0	NADPH	-	-	-	-	-	-	-	-	-	-	-	-	-	-	-	-	-	NA	0	0	NA	0	0
105	106 Niacinamide	C6H6N2O	[M+H]+	123.055	1.7	4.56	0.09	11	Niacinamide	28636946	9527391	-	-	42726376	-	39973932	-	4753903	84472104	6799430	8801253	-	10434029	15502012	297817376	-	0.405052	1.53933	223	0.405052	-1.53933	223
106	107 Nicotinic acid	C6H5NO2	[M-H]-	122.025	-8.6	5.7	0.41	17	Nicotinic acid	1686239	6959006	3355866	1551910	1894283	1070993	1412075	3380643	5968778	4224419	4852766	243501	1796988	3462205	1229684	2175422	5711042	0.560378	-0.278424	7	0.560378	0.278424	7
107	108 O-Phosphoethanolamine	C2H8NO4P	[M+H]+	142.026	8.6	12.17	0	1	O-Phosphoethanolamine	-	-	-	-	-	-	-	-	-	10841	-	-	-	-	-	-	-	0.420421	0.0120823	0	0.420421	-0.0120823	0
108	109 Ornithine	C5H12N2O2	[M+H]+	133.097	1.1	17.53	0.17	4	Ornithine	-	7123566	-	-	-	-	-	4700944	-	-	5531398	-	-	3938740	-	-	-	0.0525674	-0.371017	96	0.0525674	0.371017	96
109	110 Orotic acid	C5H4N2O4	[M-H]-	155.01	-6	7.99	0.2	17	Orotic acid	102934	5939380	6450728	3834041	335224	152340	431578	613229	4411310	3021276	4315939	121419	104456	915506	429934	385905	181779	0.0494739	-1.67203	132	0.0494739	1.67203	132
110	111 Orotidylic acid	C10H13N2O11P	[M+H]+	369.033	-9.2	3.05	0	1	Orotidylic acid	-	-	56898	-	-	-	-	-	-	-	-	-	-	-	-	-	-	0.244007	-0.739823	0	0.244007	0.739823	0
111	112 Oxidized glutathione	C20H32N6O12S2	[M+H]+	613.159	-6.8	14.13	0.34	1	Oxidized glutathione	-	-	-	-	-	-	-	-	-	-	-	-	-	-	-	-	12241	0.420421	0.0319739	0	0.420421	-0.0319739	0
112	113 Oxoadipic acid	C6H8O5	[M-H]-	159.03	-5	9.49	0.29	14	Oxoadipic acid	-	21847	75440	-	17341	79535	16036	32419	19664	-	21190	17706	14920	30720	566131	38008	27232	0.424776	1.53555	0	0.424776	-1.53555	0
113	114 Oxoglutaric acid	C5H6O5	[M-H]-	145.014	-5.9	13.24	0.27	16	Oxoglutaric acid	84870	306382	-	668058	378116	103605	449807	197332	621926	908929	1234547	85592	381652	159828	627824	92115	265706	0.411857	-0.502015	1	0.411857	0.502015	1
114	115 Palmitic acid	C16H32O2	[M-H]-	255.233	-0.6	2.62	0.35	14	Palmitic acid	-	61993484	91862880	407087904	237168736	79561256	81022264	26263408	334308768	-	448112928	86939856	16749805	104317576	18541038	5290476	-	0.0744645	-1.56313	5135	0.0744645	1.56313	5135
115	116 Pantothenic acid	C9H17NO5	[M+H]+	220.118	6.1	6.07	0.44	17	Pantothenic acid	22781450	14104318	30125994	77918136	34200040	20409614	76787520	52724460	53218816	65629536	96770072	10135683	180328032	35136228	24943900	46690864	197172624	0.692995	0.264153	104	0.692995	-0.264153	104
116	117 Phenol	C6H6O	[M-H]-	93.0346	-11.7	3.27	0.08	0	Phenol	-	-	-	-	-	-	-	-	-	-	-	-	-	-	-	-	-	NA	0	0	NA	0	0
117	118 Phosphocreatine	C4H10N3O5P	[M-H]-	210.029	-13	11.58	0	0	Phosphocreatine	-	-	-	-	-	-	-	-	-	-	-	-	-	-	-	-	-	NA	0	0	NA	0	0
118	119 Phosphoenolpyruvic acid	C3H5O6P	[M-H]-	166.975	-2.4	14.35	0.25	1	Phosphoenolpyruvic acid	-	-	-	-	-	-	-	17528	-	-	-	-	-	-	-	-	-	0.244007	-0.126082	0	0.244007	0.126082	0
119	120 Phosphoribosyl pyrophosphate	C5H13O14P3	[M-H]-	388.945	-1.7	17.48	0.16	0	Phosphoribosyl pyrophosphate	-	-	-	-	-	-	-	-	-	-	-	-	-	-	-	-	-	NA	0	0	NA	0	0
120	121 Phosphorylcholine	C5H14NO4P	[M+H]+	184.073	-0.7	11.9	0.27	17	Phosphorylcholine	284630	2538818	1087362	145143	1234427	391722	103121	373165	1642706	146236	334403	565959	179636	169550	5791792	115996	154521	0.878097	0.184497	1	0.878097	-0.184497	1
121	122 Phosphoserine	C3H8NO6P	[M+H]+	186.016	-0.6	11.96	0.3	0	Phosphoserine	-	-	-	-	-	-	-	-	-	-	-	-	-	-	-	-	-	NA	0	0	NA	0	0
122	123 Pipecolic acid	C6H11NO2	[M+H]+	130.086	1.1	7.86	0.24	17	Pipecolic acid	37873880	103174200	81637384	9817665	6323232	26944582	46157972	74613176	747116672	242137840	32621932	40134764	158642656	386799232	1755919	41263392	124986320	0.166293	1.83632	2484	0.166293	-1.83632	2484
123	124 Propionylcarnitine	C10H19NO4	[M+H]+	218.139	1	6.94	0.33	17	Propionylcarnitine	71938	101200	800218	607923	171998	110007	115939	85151	396719	136292	282031	196148	1225306	124956	45282	99466	792644	0.95162	0.0489315	0	0.95162	-0.0489315	0
124	125 Pyruvic acid	C3H4O3	[M-H]-	87.0088	-12.3	6.34	0.45	4	Pyruvic acid	-	88795	79610	-	-	-	-	-	71064	-	154716	-	-	-	-	-	-	0.100564	-0.371222	1	0.100564	0.371222	1
125	126 Ribose 1-phosphate	C5H11O8P	[M-H]-	229.012	-1.7	12.4	0.09	5	Ribose 1-phosphate	77457	27229	-	29998	-	-	-	-	480552	-	122803	-	-	-	-	-	-	0.531171	0.922233	0	0.531171	-0.922233	0
126	127 Saccharopine	C11H20N2O6	[M-H]-	275.125	0.9	12.83	0.2	7	Saccharopine	-	-	2320313	794295	579277	-	-	-	164280	-	463595	-	283842	-	-	-	258946	0.0638122	-2.35597	30	0.0638122	2.35597	30
127	128 S-Adenosylhomocysteine	C14H20N6O5S	[M-H]-	383.114	13.3	10.25	0.3	8	S-Adenosylhomocysteine	47274	34836	-	-	22714	-	17073	2148448	66944	-	-	-	-	27382	7451070	-	-	0.639843	1.24468	2	0.639843	-1.24468	2
128	129 S-Adenosylmethionine	C15H22N6O5S	[M+H]+	399.144	-0.5	12.3	0.12	10	S-Adenosylmethionine	-	1703176	-	-	-	789060	853775	1204082	794246	1650254	-	-	-	903440	1135677	966205	1362345	0.843465	0.0527126	1	0.843465	-0.0527126	1
129	130 Sarcosine	C3H7NO2	[M+H]+	90.055	7.2	11.32	0.07	17	Sarcosine	16144168	17079368	23990300	11014209	17628614	15501572	17684262	39942332	20010440	36905956	17221628	7296488	15450021	16945604	14291564	21402760	39061180	0.942843	-0.0246997	22	0.942843	0.0246997	22
130	131 Succinic acid	C4H6O4	[M-H]-	117.019	-9.7	12.73	0.11	16	Succinic acid	2257726	3175776	2696542	1859313	7863052	2612008	8639310	6298940	7262076	6627486	8293355	2440062	3363583	2647981	-	6849642	7192115	0.316784	-0.407731	20	0.316784	0.407731	20
131	132 Taurine	C2H7NO3S	[M-H]-	124.007	-9.6	11.8	0.11	17	Taurine	247968	474865	148918	204330	109731	847838	507915	327220	620041	1413236	341805	2114756	76622	54991008	19316070	3148646	306575	0.246712	4.78139	480	0.246712	-4.78139	480
132	133 Thymidine	C10H14N2O5	[M-H]-	241.083	-0.4	4.5	0.39	16	Thymidine	31882	51984	336866	-	42191	20007	21564	833946	123664	272016	68646	13702	199280	80672	26886	75420	137434	0.34529	-0.995038	1	0.34529	0.995038	1
133	134 Uracil	C4H4N2O2	[M+H]+	113.035	3.1	5.48	0.27	17	Uracil	153704	166299	1850570	391332	381863	557691	480865	4305457	2011636	1665706	1421191	43109	815865	308909	451968	371625	800002	0.292723	-0.840083	6	0.292723	0.840083	6
134	135 Ureidopropionic acid	C4H8N2O3	[M-H]-	131.046	-8.5	11.43	0.36	10	Ureidopropionic acid	27474	-	-	23196	-	56794	52264	50112	24469	118736	-	-	-	-	29658	44155	192775	0.254807	0.955905	0	0.254807	-0.955905	0
135	136 Ureidosuccinic acid	C5H8N2O5	[M-H]-	175.036	-4.3	14.29	0.11	10	Ureidosuccinic acid	33289	80158	224442	194783	62077	41044	96872	-	338953	227420	478117	-	-	-	-	-	-	0.19489	-1.0809	1	0.19489	1.0809	1
136	137 Uric acid	C5H4N4O3	[M+H]+	169.036	-0.7	10.18	0.3	13	Uric acid	13421	20089	150812	81171	86521	-	-	101457	22973	15077	30645	-	92632	19699	-	12653	88671	0.0706256	-1.19622	2	0.0706256	1.19622	2
137	138 Uridine	C9H12N2O6	[M-H]-	243.062	-0.3	6.93	0.37	17	Uridine	275969	110385	238546	52386	620596	58065	85462	1074520	1083134	1174356	416906	36253	197195	226507	413635	763849	1117827	0.446306	0.526254	1	0.446306	-0.526254	1
138	139 Uridine 5'-diphosphate	C9H14N2O12P2	[M+H]+	405.01	-0.7	13.84	0.24	0	Uridine 5'-diphosphate	-	-	-	-	-	-	-	-	-	-	-	-	-	-	-	-	-	NA	0	0	NA	0	0
139	140 Uridine 5'-monophosphate	C9H13N2O9P	[M-H]-	323.029	-1.5	12.56	0.35	5	Uridine 5'-monophosphate	-	26284	-	-	39571	-	-	-	120093	-	73510	51647	-	-	-	-	-	0.908733	0.0740402	0	0.908733	-0.0740402	0
140	141 Uridine diphosphate glucose	C15H24N2O17P2	[M-H]-	565.048	-3.1	13.83	0.1	0	Uridine diphosphate glucose	-	-	-	-	-	-	-	-	-	-	-	-	-	-	-	-	-	NA	0	0	NA	0	0
141	142 Uridine diphosphate-N-acetylglucosamine	C17H27N3O17P2	[M+H]+	608.089	9.1	11.57	0.43	4	Uridine diphosphate-N-acetylglucosamine	-	-	-	-	23619	-	-	-	-	18733	-	-	37418	-	-	21232	-	0.495704	0.172279	0	0.495704	-0.172279	0
142	143 Uridine triphosphate	C9H15N2O15P3	[M-H]-	482.961	-5.5	16.69	0.23	0	Uridine triphosphate	-	-	-	-	-	-	-	-	-	-	-	-	-	-	-	-	-	NA	0	0	NA	0	0
143	144 Valerylcarnitine	C12H23NO4	[M+H]+	246.17	0.5	4.56	0.48	15	Valerylcarnitine	54743	34710	54007	114136	39831	18362	24564	-	49928	-	216165	36629	73850	50769	35482	31373	64822	0.245199	-0.723102	0	0.245199	0.723102	0
144	145 Xanthine	C5H4N4O2	[M-H]-	151.026	-6.3	8.87	0.08	15	Xanthine	-	7297767	12406095	12665715	4975788	4849619	5945917	9964862	23199970	10034370	25850900	-	4017032	6090808	6243290	4043454	13472303	0.305303	-0.52957	45	0.305303	0.52957	45
145	146 Xanthosine	C10H12N4O6	[M-H]-	283.068	-1.1	8.05	0.24	11	Xanthosine	-	-	291098	53877	25872	-	-	48257	286125	38832	166288	-	23240	17744	16181	-	96042	0.468432	-0.720426	0	0.468432	0.720426	0
146	147 Xanthylic acid	C10H13N4O9P	[M-H]-	363.035	5.1	11.09	0	0	Xanthylic acid	-	-	-	-	-	-	-	-	-	-	-	-	-	-	-	-	-	NA	0	0	NA	0	0
